# Genetic Heterogeneity and Homogeneity Among Orofacial Cleft Subtypes: Genome-Wide Association Studies in the Cleft Collective

**DOI:** 10.1101/2025.05.02.25326852

**Authors:** Kyle Dack, Kerstin U. Ludwig, Evie Stergiakouli, Jonathan Sandy, Sethlina Aryee, George Davey Smith, Amy Davies, Yvonne Wren, Gemma C Sharp, Kerry Humphries, Elisabeth Mangold, Lucy Goudswaard, Karen Ho, Tom Dudding, Sarah J. Lewis

## Abstract

Several genome wide association studies (GWASs) of orofacial cleft have been conducted, however the majority of studies to date have restricted their analysis to non-syndromic cleft lip with/without cleft palate and have not analysed all orofacial clefts combined, or conversely, investigated heterogeneity between subtypes. We conducted a GWAS of orofacial clefts within 2,268 cases from the Cleft Collective and 7,913 population-based controls; we performed analyses of all orofacial clefts, plus 7 different subgroups. We replicated our findings in a meta-analysis of independent samples and investigated patterns of correlation across subgroups. We identified 27 regions at genome-wide significance, 8 of which were novel. Although our sample size was small (n cases=237) we included the first GWAS of Pierre Robin Sequence, we found one genome wide significant SNP (P<5x10^-8^), and another 23 suggestive associations (P<10^-5^). Novel loci include those mapping to *LHX8* (combined clefts), *ARHGEF18* and *ARHGEF19* (cleft lip with/without palate), *FBN2* (cleft lip only), *SLC35B3* (cleft palate only), *CASC20* (Pierre Robin Sequence) and *CHRM2* (non-syndromic cleft palate only). Several novel hits were in regions previously associated with facial morphology in GWAS or were in regions involved in key developmental processes, including neural crest cell migration and craniofacial development. We identified genetic loci with similar effects across all subgroups and some loci which were subtype specific, we also identified 3 loci with opposing effects on cleft lip and Pierre Robin sequence. Our findings highlight the merit of including all orofacial cleft subtypes in GWAS studies, and investigating heterogeneity of effects across subtypes.
