## Supplementary tables for "Genetic Heterogeneity and Homogeneity Among Orofacial Cleft Subtypes: Genome-Wide Association Studies in the Cleft Collective"

### Sheet: Table S1
Supplementary Table 1 - Case:control analysis GWAS SNP count and QQ lambda values
Cleft subtype	nSNP MAF > 5%	lambda
All cleft	5455032	1.13
Cleft lip with or without palate	5456972	1.12
non syndromic cleft lip with or without palate	5456256	1.11
Cleft lip and palate	5455112	1.09
Cleft lip only	5456261	1.05
Cleft palate only	5456087	1.09
PRS	5456872	1.02
non syndromic cleft palate	5457364	1.04

### Sheet: Table S22
Supplementary Table 2– summary of GWAS findings for case-control GWAS
Phenotype	Number of cases	Number of controls	Number of SNPs (P<5x10-8)	Independent loci
All cleft	2268	7913	375	8
Cleft lip +/- palate	1367	7913	926	20
Non syndromic cleft lip +/- palate	1084	7913	720	15
Cleft lip and palate	837	7913	406	9
Cleft lip only	530	7913	228	3
Cleft palate only	873	7913	93	2
Pierre Robin Sequence	237	7913	14	1
Non syndromic cleft palate only1	437	7913	1	1
1Excludes cases with Pierre Robin sequence
here was some overlap in significant SNPs between subgroups which means the total associations exceed 1,077 and 27, which are our total number of SNPs and independent SNPs

### Sheet: Table S3
	Supplementary Table 3 -Case control GWAS: summary statistics - independent SNPs
	Range = lowest and highest location in the same LD region with genome-wide significance for lead phenotype
	95% credible set = estimated from LocusZoom
rsid	CHR	chromosome location (GRCh37)	A1	A2	maf_all	MAF_cases_only (all cleft)	MAF_controls_only	Association pattern	All_OR	All_P_val	CL/P_OR	CL/P_P_val	nsCL/P_OR	nsCL/P_P_val	CLP_OR	CLP_P_val	CLO_OR	CLO_P_val	CPO_OR	CPO_P_val	PRS_OR	PRS_P_val	nsCPO_OR	nsCPO_P_val
rs61769781	1	16544626	A	G	0.12	0.14	0.11	CL/P	1.22	0.0001219	1.39	2.89e-08	1.44	1.81e-08	1.35	4.93e-05	1.45	2.8e-05	0.96	0.5923	1.1	0.5114	0.99	0.913
rs9439714	1	18976489	C	T	0.36	0.41	0.35	CL/P	1.28	3.53e-12	1.45	4.06e-18	1.44	1.13e-14	1.47	3.34e-13	1.42	8.74e-08	1.05	0.3964	1	0.9898	1.07	0.3381
rs4112328	1	75500597	A	G	0.44	0.47	0.43	All	1.22	3.73e-09	1.26	2.14e-08	1.28	1.04e-07	1.34	1.09e-08	1.14	0.03782	1.18	0.00113	1.25	0.01501	1.16	0.02989
rs4147827	1	94548080	G	C	0.19	0.21	0.18	CL/P	1.19	4.07e-05	1.36	7.49e-10	1.36	3.72e-08	1.35	1.47e-06	1.4	8.52e-06	0.94	0.365	1.02	0.8706	0.93	0.4077
rs126280	1	210019824	A	G	0.23	0.24	0.23	CL/P vs PRS opp	1.12	0.004853	1.3	2.11e-08	1.31	1.5e-07	1.2	0.002228	1.49	1.86e-08	0.85	0.008959	0.68	0.001757	0.89	0.1615
rs10172734	2	16733054	A	G	0.31	0.35	0.3	CL/P	1.25	3.98e-10	1.4	1.58e-14	1.34	1.07e-09	1.39	9.3e-10	1.41	1.96e-07	1.07	0.1952	1.03	0.7657	1.08	0.3151
rs4952552	2	42198217	A	G	0.46	0.44	0.47	CL/P/PRSopp	0.88	0.0001315	0.77	2.66e-09	0.78	8.31e-08	0.73	1.64e-09	0.86	0.02221	1.04	0.3889	1.21	0.04692	0.99	0.8977
rs6741434	2	43695148	T	C	0.25	0.27	0.24	CL/P	1.16	0.0001947	1.26	9.35e-07	1.36	2.45e-09	1.2	0.001631	1.36	1.29e-05	0.99	0.8214	1.09	0.4133	0.88	0.1293
rs79482068	3	189541869	T	C	0.07	0.09	0.06	CL/P	1.43	8.93e-09	1.69	2.97e-13	1.66	2.22e-10	1.56	7.83e-07	1.9	5.5e-10	1.06	0.5919	1.2	0.2988	0.9	0.4748
rs1347188	4	124743259	G	A	0.25	0.27	0.24	All	1.21	6.58e-07	1.27	3.43e-07	1.32	4.47e-08	1.37	2.58e-08	1.11	0.1372	1.12	0.04825	1.02	0.8478	1.21	0.01294
rs62390705	5	127913096	G	A	0.14	0.14	0.13	CLO/PRSopp	1.14	0.009229	1.29	8.93e-06	1.36	1.28e-06	1.12	0.1101	1.58	4e-08	0.91	0.2221	0.74	0.05298	1.02	0.8511
rs72823645	6	8359186	T	C	0.06	0.07	0.05	All	1.4	9.98e-07	1.24	0.01515	1.36	0.001034	1.27	0.02627	1.21	0.1634	1.69	3.67e-08	1.65	0.003398	1.71	2.82e-05
rs28361060	6	32303848	A	G	0.21	0.19	0.22	All	0.75	7.97e-09	0.74	4.38e-07	0.73	1.71e-06	0.74	6.53e-05	0.72	0.0003142	0.76	0.0002707	0.69	0.006248	0.72	0.001195
rs17168736	7	136304959	A	C	0.19	0.21	0.18	CLO/CPO	1.18	7.71e-05	1.12	0.0316	1.14	0.02852	1.08	0.2257	1.19	0.0257	1.29	3.47e-05	1.02	0.8612	1.56	3.35e-08
rs12543318	8	88868340	C	A	0.36	0.39	0.35	CL/P	1.2	4e-07	1.3	5.67e-10	1.3	3.14e-08	1.28	2.54e-06	1.34	7.47e-06	1.04	0.4339	1.03	0.7673	1.01	0.8908
rs17242358	8	129964873	A	G	0.19	0.25	0.18	CL/P	1.5	2.82e-23	1.92	3.36e-42	1.97	8.04e-38	1.82	3.85e-24	2.1	1.6e-25	0.94	0.3514	0.85	0.216	0.98	0.7883
rs7870795	9	100574120	T	C	0.28	0.24	0.29	All	0.77	3.78e-11	0.72	6.8e-11	0.72	1.28e-09	0.74	6.8e-07	0.71	5.93e-06	0.84	0.003618	0.84	0.09857	0.84	0.02847
rs1898349	10	118817067	T	C	0.17	0.2	0.17	CL/P	1.21	9e-06	1.37	1.4e-09	1.39	9.22e-09	1.41	7.94e-08	1.3	0.0008035	0.97	0.6429	1.18	0.1605	0.93	0.4556
rs9601323	13	80700397	A	G	0.47	0.51	0.46	CL/P/PRS	1.2	1.47e-07	1.33	2.84e-11	1.34	6.51e-10	1.46	1.01e-12	1.14	0.04136	1.03	0.6176	1.24	0.02696	0.93	0.316
rs10483604	14	51485195	T	C	0.24	0.27	0.23	CL/P	1.22	5.96e-07	1.33	1.37e-09	1.36	4.14e-09	1.38	2.56e-08	1.25	0.001853	1.04	0.5074	1.03	0.8065	1.02	0.8296
rs4901118	14	51856109	G	A	0.38	0.36	0.39	CL/P	0.88	0.0001808	0.77	1.51e-09	0.78	4.77e-07	0.79	2.11e-05	0.73	3.24e-06	1.09	0.1076	0.98	0.8579	1.1	0.1841
rs2600519	15	33063809	G	A	0.33	0.29	0.34	All	0.81	6e-09	0.75	7.4e-10	0.74	2.83e-09	0.7	1.59e-09	0.83	0.007865	0.88	0.01972	0.91	0.3732	0.9	0.1802
rs8044196	16	3984034	A	G	0.34	0.37	0.33	CL/P	1.16	1.85e-05	1.33	4.58e-11	1.3	3.52e-08	1.31	3.09e-07	1.35	3.66e-06	0.95	0.3266	0.91	0.321	1.09	0.2444
rs12971753	19	7499238	C	T	0.22	0.2	0.23	CL/P	0.82	3.44e-06	0.73	3.42e-09	0.72	5.1e-08	0.7	9.07e-08	0.78	0.001838	0.97	0.6368	1.07	0.5524	0.93	0.358
rs2225351	20	6484640	T	C	0.43	0.46	0.42	CPO	1.13	0.0004881	1.01	0.7328	1.02	0.6697	1.01	0.7759	1.01	0.8248	1.33	1.16e-08	1.7	1.79e-08	1.21	0.007231
rs34753522	20	39278391	C	T	0.35	0.32	0.36	CL/P	0.83	2.19e-07	0.76	6.84e-10	0.76	8.51e-08	0.75	2.94e-07	0.77	0.000195	0.94	0.2908	0.99	0.9214	0.95	0.4498
rs6018099	20	45473014	G	A	0.49	0.53	0.48	CL/P	1.19	3.92e-07	1.3	6.32e-10	1.28	1.12e-07	1.32	1.37e-07	1.27	0.0001713	1.03	0.5943	0.99	0.9123	0.98	0.753
